# MDA5-autoimmunity and Interstitial Pneumonitis Contemporaneous with the COVID-19 Pandemic (MIP-C)

**DOI:** 10.1101/2023.11.03.23297727

**Authors:** Khizer Iqbal, Saptarshi Sinha, Paula David, Gabriele De Marco, Sahar Taheri, Ella McLaren, Sheetal Maisuria, Gururaj Arumugakani, Zoe Ash, Catrin Buckley, Lauren Coles, Chamila Hettiarachchi, Gayle Smithson, Maria Slade, Rahul Shah, Helena Marzo-Ortega, Mansoor Keen, Catherine Lawson, Joanna Mclorinan, Sharmin Nizam, Hanu Reddy, Omer Sharif, Shabina Sultan, Gui Tran, Mark Wood, Samuel Wood, Pradipta Ghosh, Dennis McGonagle

**Author notes:** **Corresponding Authors**: Dennis McGonagle PhD FRCPI, Leeds Teaching Hospitals NHS Trust, Rheumatology Department, Leeds, United Kingdom | University of Leeds, Leeds Institute of Rheumatic and Musculoskeletal Medicine, Leeds, United Kingdom |; Pradipta Ghosh, M.D., Professor, Departments of Medicine and Cellular and Molecular Medicine, University of California San Diego; 9500 Gilman Drive (MC 0651), George E. Palade Bldg, Rm 232, 239; La Jolla, CA 92093, USA | |. These authors contributed Equally as first author (Khizer Iqbal, Saptarshi Sinha, Paula David).

## Abstract

**Background:** Anti-MDA5 (Melanoma differentiation-associated protein-5) positive dermatomyositis (MDA5^+^-DM) is characterised by rapidly progressive interstitial lung disease (ILD) and high mortality. MDA5 senses single-stranded RNA and is a key pattern recognition receptor for the SARS-CoV-2 virus.

**Methods:** This is a retrospective observational study of a surge in MDA5 autoimmunity, as determined using a 15 muscle-specific autoantibodies (MSAs) panel, between Janurary 2018-December 2022 in Yorkshire, UK. MDA5-positivity was correlated with clinical features and outcome, and regional SARS-CoV-2 positivity and vaccination rates. Gene expression patterns in COVID-19 were compared with autoimmune lung disease and idiopathic pulmonary fibrosis (IPF) to gain clues into the genesis of the observed MDA5^+^-DM outbreak.

**Results:** Sixty new anti-MDA5+, but not other MSAs surged between 2020-2022, increasing from 0.4% in 2019 to 2.1% (2020), 4.8% (2021) and 1.7% (2022). Few (8/60) had a prior history of confirmed COVID-19, peak rates overlapped with regional SARS-COV-2 community positivity rates in 2021, and 58% (35/60) had received anti-SARS-CoV-2 RNA vaccines. Few (8/60) had a prior history of COVID-19, whereas 58% (35/60) had received anti-SARS-CoV-2 RNA vaccines. 25/60 cases developed ILD which rapidly progression with death in 8 cases. Among the 35/60 non-ILD cases, 14 had myositis, 17 Raynaud phenomena and 10 had dermatomyositis spectrum rashes. Transcriptomic studies showed strong *IFIH1* (gene encoding for MDA5) induction in COVID-19 and autoimmune-ILD, but not IPF, and *IFIH1* strongly correlated with an IL-15-centric type-1 interferon response and an activated CD8+ T cell signature that is an immunologic hallmark of progressive ILD in the setting of systemic autoimmune rheumatic diseases. The *IFIH1* rs1990760TT variant blunted such response.

**Conclusions:** A distinct pattern of MDA5-autoimmunity cases surged contemporaneously with circulation of the SARS-COV-2 virus during COVID-19. Bioinformatic insights suggest a shared immunopathology with known autoimmune lung disease mechanisms.
