## Supplemental Information 1 for "MDA5-autoimmunity and Interstitial Pneumonitis Contemporaneous with the COVID-19 Pandemic (MIP-C)"

### Sheet: Sheet1
GSEID	Samples	Link	Study Design	RNA Protocols
GSE174668	30	https://www.ncbi.nlm.nih.gov/geo/query/acc.cgi?acc=GSE174668	mRNA profiles of A549 and HepG2 cell lines incubated with EVs isolated from healthy controls (HC), as well as presymptomatic S1, hyperinflammatory S2, convalescent S3 and resolution S4 phases of COVID-19.	Total RNAs were extracted from cells inactivated with 1 ml of TRIzol reagent. For each phase separation, 0.2 ml of chloroform was added and the aqueous phase was collected in fresh tubes and mixed with 0.5 ml of isopropyl alcohol for pelleting RNA. RNA pellets were washed with 75% ethanol and digested with DNase for 30 min to remove DNA contamination, then pelleted via addition of NaOAC and LiCl.…
GSE145926	21	https://www.ncbi.nlm.nih.gov/geo/query/acc.cgi?acc=GSE145926	Using 10x genomics to measure single-cell RNA sequence (scRNA-seq)/TCR-seq to comprehensively characterize the lung immune microenvironment in the bronchoalveolar lavage fluid (BALF) from 6 severe and 3 moderate COVID-19 patients and 3 healthy control.	Total 11 µl of single cell suspension and 40 µl barcoded Gel Beads were loaded to Chromium Chip A to generate single-cell gel bead-in-emulsion (GEM). The poly-adenylated transcripts were reverse-transcribed later. The single-cell capturing and downstream library constructions were performed using the Chromium Single Cell 5’ library preparation kit according to the manufacturer’s protocol (10x Gen…
GSE168400	42	https://www.ncbi.nlm.nih.gov/geo/query/acc.cgi?acc=GSE168400	Prospective observational cohort study. RNA was extracted from peripheral blood on day 1 after ICU admission. Forty-two patients were studied.	Venous blood samples were extracted in TEMPUS tubes (Thermo Fisher). After centrifugation, pellets were homogenized in Trizol and total RNA was extracted by isopropanol precipitation. Libraries were prepared using the Ion Ampliseq Transcriptome Human Gene Expression Kit (Ion Torrent). Amplification of known human transcripts.
GSE177025	21	https://www.ncbi.nlm.nih.gov/geo/query/acc.cgi?acc=GSE177025	Prospective observational cohort study. RNA was extracted from peripheral blood on day 4 after ICU admission.	Venous blood samples were extracted in TEMPUS tubes (Thermo Fisher). After centrifugation, pellets were homogeneized in Trizol and total RNA was extracted by isopropanol precipitation. Amplification of known human transcripts; Libraries were prepared using the Ion Ampliseq Trascriptome Human Gene Expression Kit (Ion Torrent) .
GSE157103	126	https://www.ncbi.nlm.nih.gov/geo/query/acc.cgi?acc=GSE157103	126 samples were analyzed in total with 100 COVID-19 patients and 26 non-COVID-19	10mL of whole blood collected from patients was filtered and RNA was isolated using LeukoLOCK Total RNA Isolation System. TruSeq Stranded mRNA Library prep. Libraries were standardized to 2nM. Paired-end 2x50bp sequencing, using standard SBS chemistry (v3) on an Illumina NovaSeq6000 sequencer.
GSE32537	217	https://www.ncbi.nlm.nih.gov/geo/query/acc.cgi?acc=GSE32537	167 subjects with IIP and 50 non-diseased controls with no replicates	Total RNA including small RNA species was isolated from approximately 100 mg of snap-frozen lung tissue using the mirVana kit (AB/Ambion, Austin TX). mRNA microarray target labeling was conducted using 300 ng of total RNA and the Message Amp II kit. Standard Affymetrix hybridization and scan protocols.
GSE21369	29	https://www.ncbi.nlm.nih.gov/geo/query/acc.cgi?acc=GSE21369	Lung tissue samples from 23 patients with IPF or related disorders were obtained from the Lung Tissue Research Consortium (www.ltrcpublic.org). 11 samples came from patients who had been diagnosed with usual interstitial pneumonia/ idiopathic pulmonary fibrosis (UIP/IPF), 5 samples came from patients with non-specific interstitial pneumonia (NSIP), the remaining from patients with uncharacterized…	Total RNA was isolated from individual human lung samples by homogenization in TRIzol® Reagent per the manufacturer’s protocol (Invitrogen, Carlsbad, CA) using Soft Tissue Omni Homogenizer Tips (Omni International; Marietta, GA). Total RNA (100 ng) was used to synthesize double-stranded cDNA using the Two-Cycle cDNA Synthesis Kit (Affymetrix, Santa Clara, CA). The cDNA served as a template to gen…
GSE21802	40	https://www.ncbi.nlm.nih.gov/geo/query/acc.cgi?acc=GSE21802	19 patients attending to the participants ICUs with primary viral pneumonia during the acute phase of influenza virus illness with acute respiratory distress and unequivocal alveolar opacification involving two or more lobes with negative respiratory and blood bacterial cultures at admission were recruited from November the 1st to December the 31st 2009. Serial blood samples for plasma, serum and…	RNA was extracted with PAXgene Blood RNA Kit in accordance with the prescribed protocol provided with the kit. Biotinylated cRNA were prepared with the Illumina TotalPrep RNA Amplification kit in accordance with the prescribed protocol provided with the kit. Standard Illumina hybridization and scanning protocols.
GSE68310	880	https://www.ncbi.nlm.nih.gov/geo/query/acc.cgi?acc=GSE68310	Healthy adults were invited to enroll to be followed for acute respiratory illness (ARI) through two consecutive influenza seasons 2009-2010 and 2010-2011. After subjects provided consent, baseline blood specimens were obtained during enrollment. Subjects were given thermometers and instructions to call and report for evaluation within 48 hours of ARI onset. Those persons who had a new ARI were s…	RNA was extracted with the QIAGEN PAXgene Blood RNA System, in accordance with the protocol provided with the kit. Quality control was performed on a BioRad Experion microfluidic electrophoresis system. Biotinylated cRNA was prepared with the Ambion Illumina TotalPrep RNA Amplification Kit. Standard Illumina hybridization protocol. Standard Illumina scanning protocol. Scanning was performed on an…
GSE113211	118	https://www.ncbi.nlm.nih.gov/geo/query/acc.cgi?acc=GSE113211	Subseries GSE113209 (Acute viral bronchiolitis (NMS)): The study design consisted of PBMC from infants (<18months, n=15 pairs) and pre-school children (2-5yrs, n=16 pairs) sampled during severe acute viral bronchiolitis (acute visit = AV) and following recovery during convalescence (convalescent visit = CV). RNA-Seq profiles were generated by sequencing llumina HiSeq2500, 50bp single-end reads, v…	Total RNA was extracted from nasal mucosal scrapings (NMS) employing TRizol (Ambion, Life Technologies) followed by RNeasy MinElute (Qiagen, Hilden, Germany). The integrity of the RNA was 9.0±0.5 (mean ± SD), as assessed on the Bioanalyzer (Agilent Technologies, California, USA). RNA libraries were prepared for sequencing using standard Illumina protocols.
			Subseries GSE113210 (Acute viral bronchiolitis (PBMC)): The study design consisted of PBMC from infants (<18months, n=15 pairs) and pre-school children (2-5yrs, n=16 pairs) sampled during severe acute viral bronchiolitis (acute visit = AV) and following recovery during convalescence (convalescent visit = CV). RNA-Seq profiles were generated by sequencing llumina HiSeq2500, 50bp single-end reads, …	Total RNA was extracted from viable PBMC employing TRizol (Ambion, Life Technologies) followed by RNeasy MinElute (Qiagen, Hilden, Germany). The integrity of the RNA was 9.0±0.5 (mean ± SD), as assessed on the Bioanalyzer (Agilent Technologies, California, USA). RNA libraries were prepared for sequencing using standard Illumina protocols.
GSE5774	70	https://www.ncbi.nlm.nih.gov/geo/query/acc.cgi?acc=GSE5774	35 lung RNA samples were profiled against universal human RNA reference (Stratagene) in duplicate with Cy3 and Cy5 dyes swapped. 9 samples are normal lung tissue and 26 samples are subjects with idiopathic interstitial pneumonia (10 have familal form of the disease and 16 have sporadic IIP).	Labeling, hybridization, and scanning done using Agilent reagents, hardware, and protocols. The contents of the standard Agilent whole human genome array(G4112A) were modified by removing probes for 308 poorly annotated ESTs and adding 657 probes for genes/ESTs not represented on the standard array that we have determined to be potentially informative for familial pulmonary fibrosis.
GSE14413	6	https://www.ncbi.nlm.nih.gov/geo/query/acc.cgi?acc=GSE14413	In a genomic screen, we used NIH3T3, L929 and RAW264.7 cells to identify genes that were transcriptionally regulated by IFN-β. We stimulated the cells with IFN-β for 4h, isolated the RNA and analyzed global changes in gene expression by microarray analysis. Overall, 225 genes were upregulated at least 3fold, among which numerous well-known interferon-induced genes were found.	RNeasy Mini kit, Qiagen extraction protocol. Affymetrix WT labeling kit label protocol. Affymetrix hybridization and scanning protocols.
